# Increased infections, but not viral burden, with a new SARS-CoV-2 variant

**DOI:** 10.1101/2021.01.13.21249721

**Authors:** A. Sarah Walker, Karina-Doris Vihta, Owen Gethings, Emma Pritchard, Joel Jones, Thomas House, Iain Bell, John I Bell, John N Newton, Jeremy Farrar, Ian Diamond, Ruth Studley, Emma Rourke, Jodie Hay, Susan Hopkins, Derrick Crook, Tim Peto, Philippa C. Matthews, David W. Eyre, Nicole Stoesser, Koen B. Pouwels, COVID-19 Infection Survey team

**Author notes:** Corresponding author: A. Sarah Walker.

## Abstract

**Background:** A new variant of SARS-CoV-2, B.1.1.7/VOC202012/01, was identified in the UK in December-2020. Direct estimates of its potential to enhance transmission are limited.

**Methods:** Nose and throat swabs from 28-September-2020 to 2-January-2021 in the UK’s nationally representative surveillance study were tested by RT-PCR for three genes (N, S and ORF1ab). Those positive only on ORF1ab+N, S-gene target failures (SGTF), are compatible with B.1.1.7/VOC202012/01. We investigated cycle threshold (Ct) values (a proxy for viral load), percentage of positives, population positivity and growth rates in SGTF vs non-SGTF positives.

**Results:** 15,166(0.98%) of 1,553,687 swabs were PCR-positive, 8,545(56%) with three genes detected and 3,531(23%) SGTF. SGTF comprised an increasing, and triple-gene positives a decreasing, percentage of infections from late-November in most UK regions/countries, e.g. from 15% to 38% to 81% over 1.5 months in London. SGTF Ct values correspondingly declined substantially to similar levels to triple-gene positives. Population-level SGTF positivity remained low (<0.25%) in all regions/countries until late-November, when marked increases with and without self-reported symptoms occurred in southern England (to 1.5-3%), despite stable rates of non-SGTF cases. SGTF positivity rates increased on average 6% more rapidly than rates of non-SGTF positives (95% CI 4-9%) supporting addition rather than replacement with B.1.1.7/VOC202012/01. Excess growth rates for SGTF vs non-SGTF positives were similar in those up to high school age (5% (1-8%)) and older individuals (6% (4-9%)).

**Conclusions:** Direct population-representative estimates show that the B.1.1.7/VOC202012/01 SARS-CoV-2 variant leads to higher infection rates, but does not seem particularly adapted to any age group.
