## Supplementary Table 1 for "Increased infections, but not viral burden, with a new SARS-CoV-2 variant"

### Sheet: Sheet1
	(A) SGTF: 2 to 15/16 years	SGTF												SGTF
#	Region	Most recent changepoint	lower 95% bound	upper 95% bound	Most recent rate ratio per day	lower 95% CI	upper 95% CI	Doubling /halving time	lower 95% CI	upper 95% CI	Current positivity (%) [THIS MODEL]	lower SE	upper SE	Previous changepoint	lower 95% bound	upper 95% bound	Previous rate ratio per day	lower 95% CI	upper 95% CI	Doubling /halving time	lower 95% CI	upper 95% CI
1	North East England	2020-12-07	2020-11-23	2020-12-09	1.06219	0.984932	1.1455	11.4892	5.10254	-45.6527	0.824587	0.455468	1.19371	2020-11-13	2020-11-05	2020-11-13	0.982896	0.907537	1.06451	-40.1768	11.0874	-7.14427
2	North West England	2020-12-09	2020-12-07	2020-12-09	1.06133	1.00851	1.11692	11.6447	6.2686	81.786	0.776951	0.418969	1.13493	*	*	*	1.01308	0.994033	1.0325	53.3295	21.6746	-115.819
3	Yorkshire and the Humber	2020-12-10	2020-12-10	2020-12-12	1.17172	1.03573	1.32557	4.37386	2.45937	19.7421	0.317784	0.124926	0.510642	2020-11-30	2020-11-03	2020-11-30	0.7885	0.618571	1.00511	-2.91701	135.944	-1.44302
4	East Midlands	*	*	*	1.08015	1.04694	1.1144	8.99077	6.3993	15.1095	1.39044	1.02929	1.75159
5	West Midlands	2020-11-27	2020-11-22	2020-12-01	1.08551	1.03702	1.13627	8.44782	5.42573	19.0692	0.859438	0.59174	1.12714	2020-11-12	2020-11-10	2020-11-12	0.869773	0.771888	0.980072	-4.968	-34.4344	-2.67712
6	East of England	2020-12-18	2020-12-10	2020-12-19	0.996548	0.950421	1.04491	-200.433	15.7772	-13.6312	2.05336	1.65252	2.45421	2020-11-16	2020-10-18	2020-12-06	1.1165	1.08322	1.1508	6.29016	4.93492	8.67155
7	London	2020-12-17	2020-12-09	2020-12-17	0.985124	0.95762	1.01342	-46.2483	52.0037	-16.0066	3.80414	3.35458	4.25369	2020-11-29	2020-11-01	2020-12-01	1.12788	1.10009	1.15637	5.76009	4.77106	7.26639
8	South East	2020-11-15	2020-11-15	2020-11-25	1.04663	1.0322	1.06125	15.2096	11.6595	21.868	2.26765	1.94853	2.58677	2020-11-05	2020-11-05	2020-11-05	1.59148	1.03875	2.43832	1.49172	0.777673	18.2324
9	South West	2020-12-20	2020-12-13	2020-12-20	0.908902	0.769828	1.0731	-7.25671	9.82463	-2.64977	0.362907	0.139706	0.586108	2020-11-20	2020-11-11	2020-12-06	1.1361	1.05673	1.22142	5.43218	3.46543	12.561
	(B) non-SGTF: 2 to 15/16 years	non-SGTF												non-SGTF
#	Region	Most recent changepoint	lower 95% bound	upper 95% bound	Most recent rate ratio per day	lower 95% CI	upper 95% CI	Doubling /halving time	lower 95% CI	upper 95% CI	Current positivity (%) [THIS MODEL]	lower SE	upper SE	Previous changepoint	lower 95% bound	upper 95% bound	Most recent rate ratio per day	lower 95% CI	upper 95% CI	Doubling /halving time	lower 95% CI	upper 95% CI
1	North East England	2020-11-12	2020-10-26	2020-11-26	0.978656	0.962238	0.995354	-32.1276	-148.855	-18.007	0.941179	0.668441	1.21392	*	*	*	1.08523	1.04128	1.13103	8.47494	5.62943	17.1374
2	North West England	2020-12-16	2020-12-06	2020-12-20	1.03638	0.997484	1.0768	19.3955	9.36751	-275.097	2.01837	1.58373	2.45302	2020-10-26	2020-10-16	2020-10-26	0.975438	0.968904	0.982015	-27.8721	-38.1935	-21.9424
3	Yorkshire and the Humber	2020-11-18	2020-11-18	2020-11-25	0.987326	0.974329	1.0005	-54.3416	1397.49	-26.6526	1.61984	1.2836	1.95608	2020-11-08	2020-11-08	2020-11-08	1.07798	1.01334	1.14675	9.23061	5.06201	52.2998
4	East Midlands	2020-11-17	2020-10-25	2020-11-17	0.989629	0.975574	1.00389	-66.4894	178.688	-28.0298	1.11103	0.859251	1.36282	*	*	*	1.03294	1.02123	1.04478	21.3869	15.8224	32.9881
5	West Midlands	2020-10-20	2020-09-11	2020-10-28	0.996803	0.989841	1.00381	-216.483	182.078	-67.8852	1.22701	1.02664	1.42739	*	*	*	1.08843	1.0565	1.12133	8.17981	6.05283	12.6115
6	East of England	*	*	*	1.01647	1.00984	1.02315	42.4267	30.2894	70.795	0.926647	0.776001	1.07729
7	London	*	*	*	1.00289	0.997073	1.00875	239.801	79.5626	-236.491	1.08378	0.945989	1.22156
8	South East	2020-12-01	2020-11-26	2020-12-01	1.0138	0.985659	1.04275	50.5653	16.5585	-47.9864	0.687118	0.50887	0.865366	2020-11-16	2020-10-30	2020-11-18	0.937148	0.898288	0.977689	-10.678	-30.7202	-6.46206
9	South West	*	*	*	1.01324	0.993203	1.03369	52.68	20.9187	-101.637	0.60341	0.41232	0.7945
10	Wales	*	*	*	1.00908	0.992569	1.02586	76.7011	27.1471	-92.9272	1.33629	0.868004	1.80457
11	Northern Ireland	2020-11-27	2020-11-17	2020-11-27	0.957664	0.903672	1.01488	-16.0235	46.9219	-6.84328	0.262443	0.0490624	0.475823	2020-09-24	2020-09-23	2020-10-24	1.00498	0.986182	1.02413	139.63	29.0711	-49.8135
12	Scotland	2020-11-22	2020-10-24	2020-11-22	0.973812	0.94029	1.00853	-26.1196	81.6192	-11.2584	0.346644	0.178972	0.514317	*	*	*	0.989728	0.961382	1.01891	-67.1323	37.0013	-17.6001
	(C) SGTF: 16/17 years and older	SGTF												SGTF
#	Region	Most recent changepoint	lower 95% bound	upper 95% bound	Most recent rate ratio per day	lower 95% CI	upper 95% CI	Doubling /halving time	lower 95% CI	upper 95% CI	Current positivity (%) [THIS MODEL]	lower SE	upper SE	Previous changepoint	lower 95% bound	upper 95% bound	Previous rate ratio per day	lower 95% CI	upper 95% CI	Doubling /halving time	lower 95% CI	upper 95% CI
1	North East England	2020-12-01	2020-11-25	2020-12-01	1.05554	1.02547	1.08649	12.8241	8.35593	27.5629	0.489037	0.385527	0.592547	2020-11-04	2020-10-24	2020-11-04	1.01393	0.970294	1.05953	50.1027	11.987	-22.9855
2	North West England	2020-12-17	2020-12-17	2020-12-17	1.147	1.10463	1.19098	5.05407	3.96583	6.96543	0.706628	0.61215	0.801106	2020-12-07	2020-11-29	2020-12-07	1.00028	0.947507	1.05599	2466.98	12.7222	-12.8548
3	Yorkshire and the Humber	2020-12-12	2020-12-02	2020-12-12	1.08385	1.05043	1.11833	8.60873	6.19808	14.0881	0.498261	0.391181	0.605341	*	*	*	0.990884	0.980673	1.0012	-75.6917	576.868	-35.5158
4	East Midlands	2020-12-16	2020-12-13	2020-12-18	1.11788	1.07235	1.16534	6.22039	4.53011	9.92279	0.782374	0.671374	0.893374	2020-11-29	2020-11-22	2020-11-29	1.01735	0.971909	1.06491	40.2978	11.0208	-24.3268
5	West Midlands	2020-12-12	2020-12-12	2020-12-12	1.10651	1.06749	1.14697	6.84825	5.05501	10.6132	0.619472	0.529567	0.709378	2020-12-02	2020-09-13	2020-12-05	0.975492	0.91015	1.04553	-27.9345	15.5696	-7.36249
6	East of England	2020-12-07	2020-12-05	2020-12-20	1.05998	1.04473	1.07546	11.8989	9.52822	15.8399	1.42309	1.30335	1.54282	2020-11-25	2020-11-24	2020-11-25	1.16535	1.10477	1.22925	4.52973	3.35814	6.95682
7	London	2020-12-20	2020-12-13	2020-12-20	1.03336	1.01575	1.05127	21.125	13.8645	44.3499	2.38301	2.25643	2.50959	2020-11-26	2020-11-20	2020-11-27	1.10218	1.0907	1.11379	7.12429	6.43169	7.98405
8	South East	2020-12-20	2020-12-15	2020-12-20	1.01687	0.988309	1.04625	41.4441	15.332	-58.9432	1.18927	1.08982	1.28872	2020-12-05	2020-11-26	2020-12-06	1.11564	1.08536	1.14677	6.33425	5.06134	8.46255
9	South West	2020-12-21	2020-12-08	2020-12-21	1.12775	1.0458	1.21612	5.76551	3.54245	15.4798	0.259096	0.202167	0.316025	*	*	*	0.999036	0.982401	1.01595	-718.835	43.7949	-39.0381
10	Wales	2020-12-19	2020-12-06	2020-12-19	0.832806	0.697509	0.994348	-3.78863	-122.284	-1.92412	0.0609124	0.0118995	0.109925	2020-11-26	2020-11-13	2020-11-28	1.10234	1.04314	1.1649	7.11374	4.54116	16.4101
11	Northern Ireland	2020-12-18	2020-12-18	2020-12-18	0.985784	0.85662	1.13442	-48.4095	5.49575	-4.47882	0.163177	0.0739146	0.25244	2020-12-08	2020-10-26	2020-12-08	1.17239	1.00603	1.36627	4.35819	2.22105	115.356
12	Scotland	2020-12-05	2020-11-24	2020-12-05	1.06288	1.02836	1.09856	11.367	7.37415	24.7902	0.255682	0.2065	0.304864	*	*	*	1.02197	0.992326	1.05249	31.9	13.5482	-89.9713
	(D) non-SGTF 16/17 years and older	non-SGTF												non-SGTF
#	Region	Most recent changepoint	lower 95% bound	upper 95% bound	Most recent rate ratio per day	lower 95% CI	upper 95% CI	Doubling /halving time	lower 95% CI	upper 95% CI	Current positivity (%) [THIS MODEL]	lower SE	upper SE	Previous changepoint	lower 95% bound	upper 95% bound	Most recent rate ratio per day	lower 95% CI	upper 95% CI	Doubling /halving time	lower 95% CI	upper 95% CI
1	North East England	*	*	*	0.99515	0.991222	0.999092	-142.56	-763.337	-78.6214	0.881424	0.795818	0.96703
2	North West England	2020-12-17	2020-12-13	2020-12-17	1.04905	1.02992	1.06853	14.4761	10.4576	23.5103	1.29498	1.17823	1.41173	2020-11-09	2020-10-28	2020-11-15	0.972268	0.967498	0.977062	-24.6466	-29.8708	-20.9777
3	Yorkshire and the Humber	2020-12-17	2020-12-11	2020-12-17	1.0412	1.01392	1.06922	17.1672	10.3569	50.133	0.985861	0.861006	1.11072	2020-11-25	2020-11-13	2020-11-25	0.959408	0.947396	0.971573	-16.7271	-24.0354	-12.8269
4	East Midlands	2020-11-22	2020-11-22	2020-11-25	0.993454	0.984426	1.00257	-105.55	270.451	-44.158	0.793588	0.704711	0.882464	2020-11-12	2020-11-12	2020-11-12	1.01114	0.977199	1.04626	62.5736	15.3286	-30.0525
5	West Midlands	2020-11-16	2020-11-01	2020-11-16	0.982943	0.976605	0.989321	-40.2888	-64.5631	-29.2801	0.569822	0.510143	0.6295	2020-10-18	2020-09-10	2020-10-21	1.01024	1.00258	1.01797	68.0059	38.9162	269.325
6	East of England	2020-12-08	2020-11-24	2020-12-08	1.02318	1.00426	1.04246	30.2451	16.667	163.192	0.410413	0.348568	0.472259	2020-10-26	2020-09-10	2020-10-26	0.983355	0.976472	0.990287	-41.2956	-71.0153	-29.1122
7	London	2020-11-24	2020-11-24	2020-11-24	1.01443	1.00685	1.02207	48.3816	31.7589	101.515	0.639439	0.587071	0.691807	2020-11-14	2020-11-09	2020-11-14	0.938682	0.917335	0.960526	-10.9539	-17.2107	-8.03345
8	South East	2020-11-26	2020-11-18	2020-12-02	1.01892	1.00934	1.02859	36.9812	24.5879	74.5654	0.591599	0.533457	0.649741	2020-11-08	2020-10-30	2020-11-08	0.952417	0.937418	0.967656	-14.2178	-21.0821	-10.7255
9	South West	*	*	*	0.981967	0.974751	0.989237	-38.0898	-64.051	-27.104	0.227328	0.194649	0.260007
10	Wales	2020-12-17	2020-12-11	2020-12-20	0.94861	0.911124	0.987639	-13.1385	-55.7299	-7.44706	0.920597	0.734721	1.10647	2020-11-20	2020-11-13	2020-11-20	1.05186	1.03543	1.06855	13.7087	10.454	19.9062
11	Northern Ireland	2020-10-10	2020-10-10	2020-10-10	0.977894	0.970624	0.985219	-31.0083	-46.5467	-23.2477	0.207461	0.164411	0.25051	2020-09-30	2020-09-18	2020-09-30	1.32474	1.17551	1.49291	2.46482	1.72972	4.28654
12	Scotland	2020-12-18	2020-12-17	2020-12-18	1.08195	1.03974	1.12586	8.80069	5.84684	17.7866	0.763165	0.677573	0.848756	2020-12-07	2020-11-16	2020-12-07	0.92634	0.892965	0.960961	-9.05907	-17.4066	-6.12281
	Note: doubling time = -ln(2)/ln(RR). Doubling times under 10 days shown in yellow.
	* indicate no evidence for changepoint since start of modelling
