## Supplementary Table 2 for "Increased infections, but not viral burden, with a new SARS-CoV-2 variant"

### Sheet: Sheet1
	(A) SGTF	SGTF												SGTF
#	Region	Most recent changepoint	lower 95% bound	upper 95% bound	Most recent rate ratio per day	lower 95% CI	upper 95% CI	Doubling /halving time	lower 95% CI	upper 95% CI	Current positivity (%) [THIS MODEL]	lower SE	upper SE	Previous changepoint	lower 95% bound	upper 95% bound	Previous rate ratio per day	lower 95% CI	upper 95% CI	Doubling /halving time	lower 95% CI	upper 95% CI
1	North East England	2020-12-09	2020-12-02	2020-12-17	1.072	1.03628	1.10896	9.96895	6.70225	19.4479	0.565105	0.456874	0.673336	2020-11-05	2020-11-02	2020-11-08	1.00773	0.980686	1.03552	89.9944	19.8567	-35.54
2	North West England	2020-12-17	2020-12-17	2020-12-17	1.15068	1.1101	1.19274	4.93872	3.93275	6.6362	1.053	0.898221	1.20778	2020-12-07	2020-12-02	2020-12-07	0.987875	0.938729	1.03959	-56.8198	17.8507	-10.9626
3	Yorkshire and the Humber	2020-12-12	2020-12-06	2020-12-12	1.08372	1.05272	1.11563	8.62166	6.33495	13.4917	0.359707	0.296605	0.422809	*	*	*	0.991606	0.982029	1.00128	-82.2294	543.424	-38.2228
4	East Midlands	2020-12-16	2020-12-13	2020-12-17	1.11382	1.08151	1.14709	6.43044	5.05119	8.84585	0.87479	0.765054	0.984525	*	*	*	1.02752	1.01924	1.03586	25.5342	19.673	36.3699
5	West Midlands	2020-12-10	2020-11-23	2020-12-10	1.09461	1.06609	1.12389	7.66775	5.93459	10.8308	0.6369	0.551876	0.721923	2020-11-13	2020-09-11	2020-12-05	1.00147	0.978761	1.0247	472.867	28.4088	-32.2884
6	East of England	2020-12-07	2020-12-06	2020-12-19	1.056	1.04252	1.06966	12.7203	10.2937	16.6441	1.53886	1.42268	1.65504	2020-11-26	2020-11-23	2020-11-26	1.16439	1.10952	1.22198	4.55421	3.45759	6.66956
7	London	2020-12-18	2020-12-12	2020-12-18	1.03037	1.01691	1.044	23.1688	16.0966	41.3258	2.56638	2.44291	2.68986	2020-11-26	2020-11-21	2020-11-27	1.10791	1.09578	1.12017	6.7643	6.10806	7.57853
8	South East	2020-12-17	2020-12-15	2020-12-19	1.0235	1.00333	1.04407	29.8433	16.0724	208.413	1.27142	1.17559	1.36726	2020-12-05	2020-11-27	2020-12-06	1.12381	1.09001	1.15867	5.93809	4.7066	8.04242
9	South West	2020-12-04	2020-11-19	2020-12-05	1.0537	1.026	1.08214	13.2522	8.78102	27.0003	0.283757	0.228316	0.339198	2020-11-09	2020-10-24	2020-11-14	0.977754	0.950173	1.00613	-30.8097	113.331	-13.5615
10	Wales	2020-12-19	2020-12-08	2020-12-19	0.831175	0.701955	0.984184	-3.74847	-43.4773	-1.95867	0.0604384	0.0139292	0.106948	2020-11-25	2020-11-13	2020-11-29	1.09127	1.03981	1.14528	7.9358	5.10996	17.7538
11	Northern Ireland	2020-12-18	2020-12-18	2020-12-18	0.972391	0.848016	1.11501	-24.7579	6.36723	-4.20457	0.144021	0.064527	0.223515	2020-12-08	2020-11-26	2020-12-08	1.1193	0.967065	1.29549	6.15034	2.67738	-20.6976
12	Scotland	2020-12-05	2020-11-27	2020-12-05	1.05504	1.02243	1.08869	12.9365	8.15713	31.2411	0.249851	0.202905	0.296798	*	*	*	1.0279	0.99868	1.05798	25.1888	12.2992	-524.629
	(B) non SGTF	non-SGTF												non-SGTF
#	Region	Most recent changepoint	lower 95% bound	upper 95% bound	Most recent rate ratio per day	lower 95% CI	upper 95% CI	Doubling /halving time	lower 95% CI	upper 95% CI	Current positivity (%) [THIS MODEL]	lower SE	upper SE	Previous changepoint	lower 95% bound	upper 95% bound	Most recent rate ratio per day	lower 95% CI	upper 95% CI	Doubling /halving time	lower 95% CI	upper 95% CI
1	North East England	2020-11-19	2020-11-01	2020-11-29	0.986663	0.978713	0.994678	-51.624	-129.89	-32.2135	0.787816	0.693281	0.882352	*	*	*	1.00756	0.999063	1.01614	91.9766	43.2951	-739.301
2	North West England	2020-12-17	2020-12-17	2020-12-17	1.06048	1.03798	1.08347	11.8039	8.6465	18.5936	1.71531	1.5656	1.86502	2020-12-07	2020-11-11	2020-12-07	0.947274	0.924243	0.970879	-12.7965	-23.4542	-8.79847
3	Yorkshire and the Humber	2020-12-18	2020-12-05	2020-12-18	1.0395	1.01307	1.06662	17.8914	10.7468	53.3773	0.998256	0.89154	1.10497	2020-11-25	2020-11-15	2020-11-25	0.965668	0.955271	0.976178	-19.8409	-28.7484	-15.1475
4	East Midlands	2020-11-12	2020-11-12	2020-11-12	0.996273	0.99043	1.00215	-185.636	322.63	-72.0808	0.876372	0.796718	0.956025	2020-11-02	2020-10-28	2020-11-02	0.982646	0.958241	1.00767	-39.5939	90.6939	-16.2499
5	West Midlands	2020-12-15	2020-11-26	2020-12-18	1.0095	0.986889	1.03263	73.2936	21.5854	-52.5205	0.764461	0.668704	0.860219	2020-11-16	2020-11-07	2020-11-16	0.976411	0.968134	0.984758	-29.0362	-45.1297	-21.4036
6	East of England	2020-12-04	2020-11-14	2020-12-20	1.01406	1.00019	1.02812	49.6517	24.9925	3722.84	0.437084	0.380679	0.493489	2020-10-26	2020-09-10	2020-10-26	0.987482	0.980622	0.99439	-55.0241	-123.209	-35.4215
7	London	2020-12-04	2020-12-04	2020-12-04	0.999799	0.989416	1.01029	-3455.01	67.6973	-65.1444	0.612407	0.560102	0.664712	2020-11-24	2020-11-24	2020-11-24	1.05145	1.02253	1.08119	13.8158	8.87965	31.1093
8	South East	2020-11-29	2020-11-18	2020-12-01	1.01875	1.0091	1.02849	37.3137	24.6725	76.5195	0.606498	0.54998	0.663015	2020-11-08	2020-11-01	2020-11-08	0.963065	0.952168	0.974087	-18.4181	-26.4008	-14.142
9	South West	2020-11-26	2020-11-25	2020-12-08	1.00805	0.993535	1.02277	86.4776	30.7838	-106.869	0.349873	0.295603	0.404142	2020-11-15	2020-10-29	2020-11-15	0.914047	0.88323	0.945939	-7.71245	-12.4717	-5.58224
10	Wales	2020-12-17	2020-11-28	2020-12-20	0.955875	0.92095	0.992124	-15.3594	-87.662	-8.41711	0.999206	0.814547	1.18387	2020-11-14	2020-11-14	2020-11-19	1.05167	1.03644	1.06712	13.7597	10.6701	19.3675
11	Northern Ireland	2020-10-11	2020-10-07	2020-10-17	0.979391	0.972727	0.9861	-33.2847	-49.518	-25.0671	0.236519	0.192226	0.280812	2020-09-27	2020-09-10	2020-10-05	1.21264	1.12765	1.30404	3.59511	2.61102	5.76971
12	Scotland	2020-12-18	2020-12-18	2020-12-18	1.08324	1.04109	1.12711	8.66858	5.79278	17.2147	0.738853	0.657464	0.820242	2020-12-08	2020-12-03	2020-12-08	0.917847	0.88219	0.954947	-8.08579	-15.0358	-5.52977
	Note: doubling time = -ln(2)/ln(RR). Doubling times under 10 days shown in yellow.
	* indicate no evidence for changepoint since 1 September
