## Supplementary Table 3 for "Increased infections, but not viral burden, with a new SARS-CoV-2 variant"

### Sheet: Sheet1
	2-10/11			10/11-15/16			16/17-24			35-34			35-49			50-69			70+
Region	Positives	SGTF	%	Positives	SGTF	%	Positives	SGTF	%	Positives	SGTF	%	Positives	SGTF	%	Positives	SGTF	%	Positives	SGTF	%	p
London	66	56	85%	68	55	81%	50	38	76%	115	88	77%	198	160	81%	184	147	80%	49	40	82%	0.86
South East	32	24	75%	22	17	77%	35	26	74%	29	16	55%	91	67	74%	99	64	65%	35	19	54%	0.16
East England	25	15	60%	25	21	84%	14	10	71%	35	27	77%	58	49	84%	66	49	74%	23	19	83%	0.27
West Midlands	5	3	60%	22	7	32%	11	9	82%	16	6	38%	28	10	36%	39	18	46%	12	5	42%	0.15
East Midlands	8	6	75%	17	8	47%	11	4	36%	12	4	33%	28	14	50%	50	23	46%	14	5	36%	0.59
South West	5	0	0%	8	5	63%	2	2	100%	5	1	20%	7	3	43%	23	8	35%	11	7	64%	0.08
North West	19	5	26%	20	6	30%	25	7	28%	28	12	43%	66	33	50%	92	35	38%	36	7	19%	0.06
North East	3	1	33%	7	3	43%	7	3	43%	12	1	8%	9	4	44%	32	15	47%	7	2	29%	0.4
Yorkshire & the Humber	11	2	18%	16	4	25%	12	3	25%	15	5	33%	31	7	23%	43	12	28%	17	5	29%	0.98
Wales	2	0	0%	5	1	20%		0		5	1	20%	9	1	11%	29	3	10%	5	0	0%	0.89
Northern Ireland	1	0	0%		0			0		1	0	0%	2	1	50%	5	2	40%	2	0	0%	0.66
Scotland	3	0	0%		0		5	1	20%	21	6	29%	16	7	44%	41	7	17%	16	3	19%	0.3
